# Congenital disorder of glycosylation caused by starting site-specific variant in syntaxin-5

**DOI:** 10.1101/2020.03.30.20044438

**Authors:** Peter T.A. Linders, Eveline C.F. Gerretsen, Angel Ashikov, Mari-Anne Vals, Rinse de Boer, Natalia H. Revelo, Richard Arts, Melissa Baerenfaenger, Fokje Zijlstra, Karin Huijben, Kimiyo Raymond, Kai Muru, Olga Fjodorova, Sander Pajusalu, Katrin Õunap, Martin ter Beest, Dirk Lefeber, Geert van den Bogaart

## Abstract

The SNARE (soluble N-ethylmaleimide-sensitive factor attachment protein receptor) protein syntaxin-5 (Stx5) is essential for Golgi transport. In humans, the *STX5* mRNA encodes two protein isoforms, Stx5 Long (Stx5L) from the first starting methionine and Stx5 Short (Stx5S) from an alternative starting methionine at position 55. In this study, we identify a human disorder caused by a single missense substitution in the second starting methionine (p.M55V), resulting in complete loss of the short isoform. Patients suffer from an early fatal multisystem disease, including severe liver disease, skeletal abnormalities and abnormal glycosylation. Primary human dermal fibroblasts isolated from these patients show defective glycosylation, altered Golgi morphology as measured by electron microscopy, mislocalization of glycosyltransferases, and compromised ER-Golgi trafficking. Measurements of cognate binding SNAREs, based on biotin-synchronizable forms of Stx5 (the RUSH system) and Förster resonance energy transfer (FRET), revealed that the short isoform of Stx5 is essential for intra-Golgi transport. Alternative starting codons of Stx5 are thus linked to human disease, demonstrating that the site of translation initiation is an important new layer of regulating protein trafficking.
