## Supplementary Table 2 for "Congenital disorder of glycosylation caused by starting site-specific variant in syntaxin-5"

### Sheet: Sheet1
ApoCIII-0
Transferrin isofocusing (Fig. 1d)
	IV:9	IV:10
TF-6	2.1 (3.2-7.8)	n.d. (3.2-7.8)
TF-5	9 (18.7-31.5)	2.66 (18.7-31.5
TF-4	31.1 (47.3-62.7)	9.09 (47.3-62.7)
TF-3	12.9 (4.9-10.6)	22.03 (4.9-10.6)
TF-2	14.6 (3.3-7.6)	32.73 (3.3-7.6)
TF-1	13.2 (0-5.0)	22.35 (0-5.0)
TF-0	17.2 (0-3.2)	11.14 (0-3.2)
Apolipoprotein CIII isofocusing (Fig. 1e)
	IV:9	IV:10
ApoCIII-2	15.1 (26.2-56.7)	9.3 (40.4-60.9)
ApoCIII-1	29.1 (42.7-69.8)	49.6 (37.1-54.5)
ApoCIII-0	55.8 (0.2-4.5)	41.1 (1.3-11.7)
The numbers behind TF and ApoCIII refer to the number of sialic acids
The numbers indicate the relative distribution of the individual protein isoforms (in %). The range between brackets indicates the reference range (age-related for ApoCIII).
