## Supplementary Table 3 for "Congenital disorder of glycosylation caused by starting site-specific variant in syntaxin-5"

### Sheet: Sheet1
			IV:9	IV:10
1		79556	100	100
2		79264	23.98	103.211
3		79102	2.24	21.5427
4		78973	18.37	138.985
5		78811	7.4	66.7686
6		78682	0.94	24.4753
7		78649	4.48	27.6025
8		78608.2	1.69	9.15914
9		78567	2.76	9.39541
10		78520	3.02	39.7776
11		78358	5.18	34.5379
12		78276.1	3.5	9.02015
13		78196	5.03	27.4218
14		78155	0.9	4.7811
15		78114	4.95	8.10285
16		78067	0.67	6.6574
17		77993	0.3	3.11327
18		77905	5.66	11.2995
19		77743	4.28	13.3704
20		77660.9	6.74	2.22377
21		77619.9	10.18	nd
22		77579	33.15	14.246
23		77457.8	5.65	2.30716
24		77351	2.66	11.5636
