## Supplementary Table 4 for "Congenital disorder of glycosylation caused by starting site-specific variant in syntaxin-5"

### Sheet: Control
#	m/z measured	I counts	I %	m/z calculated	mass difference	Label	Hexose	N-Acetlyhexosamine	Sialic acid	Fucose	Composition
1381	1579.6	13866.4	1.77314	1579.78	0.185188	Man5	5	2	0	0	5_2_0_0
1682	1763.67	3899.16	0.498599
1701	1783.68	19192	2.45415	1783.88	0.198074	Man6	6	2	0	0	6_2_0_0
1763	1835.71	21266.4	2.71941	1835.92	0.214817	G0F	3	4	0	1	3_4_0_0
1803	1865.72	3747.2	0.479167	1865.94	0.216628	G1	4	4	0	0	4_4_0_0
1945	1967.74	3954.16	0.505632
1968	1987.76	5781.32	0.739278	1987.98	0.223433	Man7	7	2	0	0	7_2_0_0
2015	2025.76	4080.21	0.521751
2029	2039.79	33376.5	4.26797	2040.02	0.238567	G1F	4	4	0	1	4_4_0_1
2047	2055.78	4357.68	0.557232
2062	2069.81	4111.34	0.525731	2070.04	0.227583	2A0N/G2	5	4	0	0	5_4_0_0
2076	2080.81	3729.42	0.476894	2081.05	0.236747	G0F bisec	3	5	0	1	3_5_0_1
2197	2191.86	10596.3	1.35499
2214	2212.86	4543.63	0.58101
2226	2226.89	9278	1.18641	2227.11	0.222381	one arm	4	4	1	0	4_4_1_0
2235	2243.9	20050	2.56386	2244.12	0.228748	G2F	5	4	0	1	5_4_0_1
2274	2284.9	8047.23	1.02903	2285.15	0.25183	G1F bisec	4	5	0	1	4_5_0_1
2377	2395.94	9950.29	1.27238
2379	2400.96	5147.26	0.658197
2394	2416.97	13725	1.75506
2404	2430.97	56238.1	7.19136	2431.21	0.241615	2A1N	5	4	1	0	5_4_1_0
2409	2438.93	4074.4	0.521008
2452	2489	4197.63	0.536765	2489.25	0.24787	G2F bisec	5	5	0	1	5_5_0_1
2565	2605.05	27524.8	3.5197	2605.3	0.243168	2A1NF	5	4	1	1	5_4_1_1
2622	2676.09	6600.98	0.84409	2676.34	0.246821	2A1N bisec	5	5	1	0	5_5_1_0
2659	2718.09	4778.8	0.611082
2672	2736.1	8187.73	1.04699
2690	2760.08	4154.46	0.531245
2692	2764.07	5051.49	0.645952
2701	2776.09	7117.55	0.910146
2702	2778.12	22091.5	2.82492
2711	2792.14	276776	35.3923	2792.38	0.245881	2A2N	5	4	2	0	5_4_2_0
2712	2800.08	7104.32	0.908454
2714	2806.14	4401.34	0.562814
2725	2822.13	10626.4	1.35884
2735	2836.12	5727.12	0.732347
2744	2850.14	12384.7	1.58367	2850.42	0.281334	2A1NF bisec	5	5	1	1	5_5_1_1
2761	2880.16	5072.24	0.648605	2880.43	0.276064	3A1N	6	5	1	0	6_5_1_0
2829	2966.2	30279.1	3.8719	2966.47	0.273314	2A2NF	5	4	2	1	5_4_2_1
3038	3211.32	11154.6	1.42638	3211.6	0.282914	2A2NF bisec	5	5	2	1	5_5_2_1
3057	3241.32	9640.46	1.23276	3241.61	0.293514	3A2N	6	5	2	0	6_5_2_0
3345	3602.5	45178.8	5.77716	3602.78	0.281079	3A3N	6	5	3	0	6_5_3_0
3462	3776.57	10960.7	1.40159	3776.87	0.300555	3A3NF	6	5	3	1	6_5_3_1

### Sheet: IV9
#	m/z measured	I counts	I %	m/z calculated	mass difference	Label	Hexose	N-Acetlyhexosamine	Sialic acid	Fucose	Composition
44	926.369	24546.1	0.665133
153	1009.77	13679.6	0.370679
316	1100.45	47211.2	1.27929
576	1274.54	13966.7	0.378461
704	1361.59	18041.2	0.488866
722	1375.59	13841.2	0.375059	1375.68	0.0968625	Man4	4	2	0	0	4_2_0_0
773	1416.61	40442.8	1.09589	1416.71	0.10149	core+HexNac	3	3	0	0	3_3_0_0
966	1549.68	17024.9	0.461329
982	1565.67	25163.2	0.681853
996	1579.68	606715	16.4403	1579.78	0.0977855	Man5	5	2	0	0	5_2_0_0
1021	1609.7	21165	0.573513
1036	1620.72	15746.7	0.426693
1086	1661.73	79360.4	2.15045	1661.84	0.103766	G0	3	4	0	0	3_4_0_0
1166	1723.77	12826.6	0.347567
1227	1783.78	101476	2.74972	1783.88	0.0979762	Man6	6	2	0	0	6_2_0_0
1264	1824.81	15501	0.420036	1824.91	0.0954234	hybrid	5	3	0	0	5_3_0_0
1274	1835.84	162449	4.40193	1835.92	0.0885963	G0F	3	4	0	1	3_4_0_0
1291	1851.81	28450.4	0.77093
1306	1865.85	83123.8	2.25243	1865.94	0.088332	G1	4	4	0	0	4_4_0_0
1351	1906.87	14845.1	0.402262	1906.96	0.0915166	G0 bisec	3	5	0	0	3_5_0_0
1420	1981.89	24910.8	0.675016
1423	1987.87	75957.7	2.05825	1987.98	0.110518	Man7	7	2	0	0	7_2_0_0
1449	2025.92	21049.1	0.570375
1451	2028.91	13002.1	0.352321
1457	2039.93	261725	7.09203	2040.02	0.0981863	G1F	4	4	0	1	4_4_0_1
1471	2055.92	53376.2	1.44635
1480	2069.93	67499.5	1.82905	2070.04	0.109663	2A0N/G2	5	4	0	0	5_4_0_0
1487	2080.96	42695.5	1.15693	2081.05	0.0936805	G0F bisec	3	5	0	1	3_5_0_1
1514	2110.96	25850.1	0.700467	2111.06	0.100618	G1 bisec	4	5	0	0	4_5_0_0
1572	2185.99	19464.6	0.527438	2186.08	0.0974926	hybrid2	5	3	1	0	5_3_1_0
1575	2191.99	87589.3	2.37343
1598	2227.01	100655	2.72747	2227.11	0.0944516	one arm	4	4	1	0	4_4_1_0
1599	2230.02	25703.6	0.696497
1600	2234.97	19541	0.529509
1606	2244.02	175930	4.76723	2244.12	0.0998418	G2F	5	4	0	1	5_4_0_1
1634	2285.06	74283.2	2.01287	2285.15	0.0946035	G1F bisec	4	5	0	1	4_5_0_1
1655	2315.05	16411.4	0.444705	2315.16	0.109842	G2 bisec	5	5	0	0	5_5_0_0
1715	2390.09	15364.2	0.416328
1720	2396.07	53968.1	1.46239
1721	2401.1	24562.8	0.665584
1731	2417.08	49818.8	1.34996
1739	2431.11	234350	6.35024	2431.21	0.100746	2A1N	5	4	1	0	5_4_1_0
1742	2439.07	47072.5	1.27554
1766	2475.11	20068.7	0.543807
1777	2489.15	43073.2	1.16717	2489.25	0.103339	G2F bisec	5	5	0	1	5_5_0_1
1850	2591.17	16635	0.450764
1861	2605.21	180703	4.89657	2605.3	0.0913129	2A1NF	5	4	1	1	5_4_1_1
1865	2613.18	35049.1	0.949736
1902	2676.22	20433.6	0.553694	2676.34	0.118159	2A1N bisec	5	5	1	0	5_5_1_0
1959	2778.28	17146	0.464611
1966	2792.3	251399	6.81223	2792.38	0.0820629	2A2N	5	4	2	0	5_4_2_0
1968	2800.24	27985.5	0.75833
1994	2850.34	57062.3	1.54623	2850.42	0.0852887	2A1NF bisec	5	5	1	1	5_5_1_1
2009	2880.33	18483.7	0.500859	2880.43	0.106631	3A1N	6	5	1	0	6_5_1_0
2062	2966.37	66532.6	1.80285	2966.47	0.098509	2A2NF	5	4	2	1	5_4_2_1
2120	3054.42	17809.7	0.482595	3054.52	0.100372	3A1NF	6	5	1	1	6_5_1_1
2240	3211.51	18816.2	0.509869	3211.6	0.0922406	2A2NF bisec	5	5	2	1	5_5_2_1
2257	3241.51	12852.4	0.348265	3241.61	0.101132	3A2N	6	5	2	0	6_5_2_0

### Sheet: IV10
#	m/z measured	I	I %	m/z calculated	mass difference	Label	Hexose	N-Acetlyhexosamine	Sialic acid	Fucose	Composition
500	1141.52	5172.68	0.4432
577	1185.55	4961.53	0.425109
660	1229.59	4610.2	0.395006
909	1361.65	5419.25	0.464327
1001	1416.57	14046.1	1.20348	1416.71	0.137379	core+HexNac	3	3	0	0	3_3_0_0
1287	1579.65	76320.8	6.53924	1579.78	0.136726	Man5	5	2	0	0	5_2_0_0
1328	1620.68	5424.19	0.464749
1380	1661.71	48945.8	4.19372	1661.84	0.122321	G0	3	4	0	0	3_4_0_0
1564	1783.74	17274	1.48005	1783.88	0.140335	Man6	6	2	0	0	6_2_0_0
1618	1835.79	23791.3	2.03846	1835.92	0.131931	G0F	3	4	0	1	3_4_0_0
1636	1851.79	13064.2	1.11936
1653	1865.8	57276.4	4.9075	1865.94	0.132155	G1	4	4	0	0	4_4_0_0
1804	1981.85	11376.5	0.974752
1808	1987.85	13007	1.11446	1987.98	0.132613	Man7	7	2	0	0	7_2_0_0
1845	2025.85	5803.96	0.497289
1857	2039.88	68688.6	5.8853	2040.02	0.145061	G1F	4	4	0	1	4_4_0_1
1876	2055.89	22007.9	1.88565
1889	2069.9	37903.2	3.24758	2070.04	0.132612	2A0N/G2	5	4	0	0	5_4_0_0
1900	2080.91	5388.31	0.461676	2081.05	0.141288	G0F bisec	3	5	0	1	3_5_0_1
1927	2110.91	9174.42	0.786073	2111.06	0.148714	G1 bisec	4	5	0	0	4_5_0_0
2001	2185.94	8141.93	0.697608	2186.08	0.146809	hybrid2	5	3	1	0	5_3_1_0
2004	2191.94	11411.1	0.97771
2019	2212.94	6933.4	0.59406
2029	2226.96	87324.9	7.48208	2227.11	0.1445	one arm	4	4	1	0	4_4_1_0
2031	2234.92	9201.74	0.788414
2036	2243.97	59642.6	5.11023	2244.12	0.150135	G2F	5	4	0	1	5_4_0_1
2068	2285.01	16502.2	1.41392	2285.15	0.145629	G1F bisec	4	5	0	1	4_5_0_1
2095	2315.03	7369.5	0.631426	2315.16	0.135721	G2 bisec	5	5	0	0	5_5_0_0
2163	2396.02	12425.8	1.06466
2166	2401.05	5404.14	0.463031
2179	2417.05	18152.2	1.55529
2191	2431.05	187950	16.1037	2431.21	0.154213	2A1N	5	4	1	0	5_4_1_0
2193	2439.02	19686.2	1.68673
2211	2461.06	5034.1	0.431327
2232	2489.09	10104.8	0.865786	2489.25	0.157782	G2F bisec	5	5	0	1	5_5_0_1
2335	2605.15	63531.5	5.44343	2605.3	0.147709	2A1NF	5	4	1	1	5_4_1_1
2338	2613.12	6400.33	0.548386
2381	2676.19	8585.65	0.735626	2676.34	0.147944	2A1N bisec	5	5	1	0	5_5_1_0
2467	2778.22	7163.16	0.613746
2477	2792.24	111582	9.56049	2792.38	0.141389	2A2N	5	4	2	0	5_4_2_0
2479	2800.18	7161.73	0.613624
2518	2850.28	6564.56	0.562458	2850.42	0.145591	2A1NF bisec	5	5	1	1	5_5_1_1
2539	2880.27	12166.5	1.04244	2880.43	0.167422	3A1N	6	5	1	0	6_5_1_0
2610	2966.34	15329.1	1.31341	2966.47	0.131468	2A2NF	5	4	2	1	5_4_2_1
2678	3054.36	5238.83	0.448868	3054.52	0.164093	3A1NF	6	5	1	1	6_5_1_1
2845	3241.47	8456.15	0.724531	3241.61	0.137264	3A2N	6	5	2	0	6_5_2_0
